# Protein phosphatase 2A, complement component 4, and *APOE* genotype linked to Alzheimer’s disease using a systems biology approach

**DOI:** 10.1101/2020.11.20.20235051

**Authors:** Gyungah R. Jun, Yang You, Congcong Zhu, Gaoyuan Meng, Jaeyoon Chung, Rebecca Panitch, Junming Hu, Weiming Xia, The Alzheimer’s Disease Genetics Consortium, David A. Bennett, Tatiana M. Foroud, Li-San Wang, Jonathan L. Haines, Richard Mayeux, Margaret A. Pericak-Vance, Gerard D. Schellenberg, Rhoda Au, Kathryn L. Lunetta, Tsuneya Ikezu, Thor D. Stein, Lindsay A. Farrer

**Author notes:** To whom correspondence should be addressed Gyungah R. Jun, PhD, Department of Medicine (Biomedical Genetics), Boston University School of Medicine, 72 East Concord Street, Boston, MA 02118, USA 02118,; Lindsay A. Farrer, PhD, Department of Medicine (Biomedical Genetics), Boston University School of Medicine, 72 East Concord Street, Boston, MA 02118, USA 02118,.

## Abstract

**Background:** Recent reports suggest that the rare apolipoprotein E (*APOE*) Christchurch mutation and ε2 allele protect against Alzheimer’s disease (AD) pathology by reducing the burden of tau pathology. However, the mechanism(s) underlying the ε2 protective effect linking to tau is largely unknown.

**Methods:** The role of the ε2 allele in Alzheimer’s disease (AD) was investigated a genome-wide association study (GWAS) for AD among 2,120 ε2 carriers from the Alzheimer Disease Genetics Consortium (ADGC), and then prioritized by gene network analysis, differential gene expression analysis at tissue- and cell-levels as well as methylation profiling of CpG sites, in prefrontal cortex tissue from 761 brains of the Religious Orders Study and Memory and Aging Project (ROSMAP) and the Framingham Heart Study (FHS), Boston University Alzheimer’s Disease Center (BUADC). The levels of two catalytic subunit proteins from protein phosphatase 2A (PPP2CA and PPP2CB) were validated in prefrontal cortex area of 193 of the FHS/BUADC brains. The findings from human autopsied brains were further validated by a co-culture experiment of human isogenic *APOE* induced pluripotent stem cell (iPSC) derived neurons and astrocytes.

**Results:** Of the significantly associated loci with AD among *APOE* ε2 carriers (P<10^−6^), *PPP2CB* (P=1.1×10^−7^) was the key node in the *APOE* ε2*-*related gene network and contained the most significant CpG site (P=7.3×10^−4^) located 2,814 base pair upstream of the top-ranked GWAS variant. Among *APOE* ε3/ε4 subjects, the level of Aβ_42_ was negatively correlated with protein levels of PPP2CA (P=9.9×10^−3^) and PPP2CB (P=2.4×10^−3^), and PPP2CA level was correlated with the level of pTau231 level (P=5.3×10^−3^). Significant correlations were also observed for PPP2CB with complement 4B (C4B) protein levels (P=3.3×10^−7^) and PPP2CA with cross reactive protein (CRP) levels (P=6.4×10^−4^). C1q level was not associated with Aβ_42_, pTau231, PPP2CB, or C4B levels. We confirmed the significant correlation of *PPP2CB* expression with pTau231/tTau ratio (P=0.01) and *C4A/B* (P=2.0×10^−4^) expression observed in brain tissue in a co-culture experiment of iPSC derived neurons and astrocytes.

**Conclusion:** We demonstrated for the first time a molecular link between a tau phosphatase and the classical complement pathway, especially C4, and AD-related tau pathology.
