## Supplementary material for "Protein phosphatase 2A, complement component 4, and *APOE* genotype linked to Alzheimer’s disease using a systems biology approach": Table S6

### Sheet: SupplementaryTable6
Supplementary Table 6. Significant associations with AD (P<10-5) in any of the APOE genotype group or interaction analyses
Network	rsID	Subgroup	Gene	Chr	Map Position	A1	A2	APOE ε2+				APOE ε3/ε3				APOE ε3/ε4				APOE ε4/ε4				APOE ε2 interaction				APOE ε4 interaction				Total
								A1 Freq	Odds Ratio	95% CI	P-value	A1 Freq	Odds Ratio	95% CI	P-value	A1 Freq	Odds Ratio	95% CI	P-value	A1 Freq	Odds Ratio	95% CI	P-value	A1 Freq	Odds Ratio	95% CI	P-value	A1 Freq	Odds Ratio	95% CI	P-value	A1 Freq	Odds Ratio	95% CI	P-value	context
E2INT.1	rs169885	E2INT	ECE1	1	21628545	T	C	0.433	1.35	1.14 - 1.61	0.000577	0.4283	0.91	0.86 - 0.96	0.0008414	0.4176	0.99	0.92 - 1.06	0.6753	0.4314	1.16	0.89 - 1.51	0.2619	0.4294	1.44	1.23 - 1.68	4.353e-06	0.4237	1.06	0.99 - 1.15	0.105	0.4253	0.96	0.93 - 1	0.03214	upstream_gene_variant
E2INT.1	rs79413113	E2INT	CGNL1	15	57788740	A	G	0.1507	1.68	1.32 - 2.14	2.326e-05	0.1524	0.91	0.84 - 0.99	0.01974	0.1551	0.89	0.81 - 0.98	0.01834	0.1568	1.11	0.78 - 1.58	0.5592	0.1515	1.86	1.51 - 2.3	7.878e-09	0.1534	0.99	0.9 - 1.1	0.91	0.1535	0.96	0.91 - 1.01	0.1397	intron_variant
E2INT.1; E2P.2	rs76084405	E2P; E2INT	STAT5B	17	40356019	A	G	0.0289	4.84	2.68 - 8.72	1.574e-07	0.0252	1.05	0.84 - 1.31	0.6589	0.0256	1.27	0.96 - 1.68	0.0887	NA	NA	NA	NA	0.0246	4.27	2.33 - 7.8	2.458e-06	0.0249	0.97	0.72 - 1.3	0.8296	0.0247	1.16	1.01 - 1.34	0.03611	upstream_gene_variant
E2INT.2	rs116689509	E2P	EIPR1	2	3232615	T	G	0.0464	2.82	1.82 - 4.38	3.42e-06	0.0398	1	0.85 - 1.17	0.9752	0.0421	1.1	0.91 - 1.33	0.315	0.0375	1.06	0.49 - 2.3	0.8884	0.0405	2.58	1.68 - 3.97	1.464e-05	0.04	1.11	0.9 - 1.36	0.3384	0.0402	1.1	1 - 1.22	0.05334	intron_variant
E2INT.2	rs62239974	E2INT	CTDSPL	3	37943460	A	C	0.0604	2.64	1.70 - 4.09	1.379e-05	0.0514	0.8	0.69 - 0.93	0.004349	0.0528	1.03	0.86 - 1.23	0.7653	0.0666	0.47	0.29 - 0.78	0.003384	0.0525	2.7	1.82 - 4	7.035e-07	0.052	1.11	0.92 - 1.35	0.2794	0.0527	0.98	0.89 - 1.08	0.6817	intron_variant
E2INT.2	rs9478555	E2INT	CNKSR3	6	154825936	A	G	0.1783	1.53	1.22 - 1.92	0.0002359	0.1718	0.89	0.83 - 0.97	0.005984	0.1722	0.94	0.85 - 1.03	0.1762	0.1775	1.04	0.74 - 1.48	0.8114	0.1723	1.7	1.38 - 2.08	4.596e-07	0.1712	1.05	0.95 - 1.16	0.3794	0.1719	0.98	0.93 - 1.03	0.4864	intron_variant
E2INT.2	rs45523934	E2INT	DNAJC1	10	22285988	T	C	NA	NA	NA	NA	0.0227	1.16	0.94 - 1.42	0.1635	0.0231	0.83	0.65 - 1.06	0.1381	NA	NA	NA	NA	0.0239	5.11	2.65 - 9.85	1.117e-06	0.0225	0.89	0.68 - 1.15	0.3712	0.0221	1.07	0.93 - 1.22	0.3497	intron_variant
E2P.1	rs117296832	E2P	PPP2CB	8	30667932	A	G	0.0314	3.94	2.37 - 6.54	1.128e-07	0.0336	1.12	0.95 - 1.32	0.1632	0.0286	1.09	0.88 - 1.36	0.4294	0.0445	0.81	0.37 - 1.75	0.5871	0.0331	2.46	1.56 - 3.86	9.784e-05	0.0311	0.97	0.77 - 1.21	0.7794	0.0311	1.07	0.96 - 1.19	0.2358	upstream_gene_variant
E2P.1	rs6070219	E2P	PMEPA1	20	56253445	T	C	0.0286	4.37	2.31 - 8.24	5.346e-06	0.0243	1.08	0.87 - 1.34	0.4799	0.0267	0.94	0.74 - 1.19	0.6053	NA	NA	NA	NA	0.0245	3.77	2 - 7.08	3.832e-05	0.0246	0.9	0.69 - 1.18	0.4581	0.0247	1.06	0.93 - 1.22	0.3883	intron_variant
E2P.1; E2P.2	rs141836654	E2P	STAT3	17	40460428	A	G	0.03	3.49	2.00 - 6.07	9.884e-06	0.0263	1.05	0.85 - 1.3	0.6485	0.0265	1.23	0.94 - 1.6	0.1334	NA	NA	NA	NA	0.026	3.1	1.78 - 5.4	6.272e-05	0.0257	0.98	0.74 - 1.3	0.8828	0.0258	1.13	0.98 - 1.29	0.08764	downstream_gene_variant
E2P.2	rs116821043	E2P	KCNK1	1	233897986	A	C	0.0435	3.33	2.06 - 5.38	1.003e-06	0.0405	0.94	0.79 - 1.12	0.4994	0.0432	1.11	0.9 - 1.36	0.3267	0.0465	0.83	0.33 - 2.09	0.6925	0.0409	2.65	1.71 - 4.11	1.32e-05	0.0412	1.17	0.92 - 1.48	0.1924	0.041	1.07	0.96 - 1.2	0.215	intergenic_region
E2INT.1	rs112663749	E2INT	SPATA17	1	217900311	C	G	0.0575	2.11	1.46 - 3.06	8.141e-05	0.0578	0.96	0.84 - 1.08	0.4708	0.0573	0.9	0.77 - 1.05	0.1705	0.0508	1.07	0.64 - 1.79	0.8012	0.0577	2.19	1.56 - 3.07	6.496e-06	0.057	0.94	0.8 - 1.11	0.4842	0.0566	0.98	0.91 - 1.07	0.6703	intron_variant
E2INT.1	rs72784660	E2INT	ADGRV1	5	90379811	T	C	0.0596	2.17	1.48 - 3.19	8.032e-05	0.0613	0.88	0.77 - 1	0.05518	0.0624	1.21	1.03 - 1.42	0.02369	0.0577	1.32	0.71 - 2.48	0.3836	0.0603	2.47	1.69 - 3.6	2.782e-06	0.0607	1.27	1.06 - 1.52	0.008373	0.0604	1.04	0.95 - 1.13	0.3952	intron_variant
E2INT.1	rs1154967	E2INT	RIPOR2	6	24889730	T	C	0.8996	0.54	0.41 - 0.71	1.615e-05	0.9049	1.05	0.95 - 1.17	0.3153	0.8951	1.05	0.94 - 1.18	0.3688	0.8816	1.08	0.73 - 1.58	0.7057	0.9043	0.53	0.4 - 0.69	1.897e-06	0.8987	1.01	0.89 - 1.15	0.8665	0.8993	0.98	0.92 - 1.04	0.4779	intron_variant
E2INT.1	rs77745572	E2INT	ASAP1	8	131373279	T	G	0.9734	0.34	0.17 - 0.67	0.001817	0.9788	1.1	0.88 - 1.37	0.3856	0.9787	1.13	0.86 - 1.48	0.3816	0.976	1.55	0.53 - 4.51	0.4191	0.9765	0.31	0.19 - 0.51	4.341e-06	0.9799	1	0.74 - 1.35	0.9926	0.9797	1.01	0.88 - 1.16	0.9157	intron_variant
E2INT.1	rs7834983	E2INT	ST3GAL1	8	134481472	T	C	0.9425	0.48	0.33 - 0.69	7.463e-05	0.953	1.11	0.97 - 1.28	0.1336	0.9533	1.05	0.88 - 1.24	0.5911	0.9569	1.82	0.96 - 3.43	0.06595	0.952	0.43	0.31 - 0.61	2.334e-06	0.9541	0.96	0.8 - 1.16	0.6962	0.9535	1.03	0.94 - 1.13	0.491	intron_variant
E2INT.1	rs11602123	E2INT	EMSY	11	76257453	T	C	0.9501	0.58	0.39 - 0.86	0.006564	0.954	1.06	0.92 - 1.21	0.4404	0.9546	1.01	0.85 - 1.19	0.9303	0.9538	1.31	0.71 - 2.39	0.3888	0.9528	0.44	0.31 - 0.63	6.93e-06	0.9545	1	0.83 - 1.2	0.9814	0.9545	1	0.91 - 1.09	0.9306	downstream_gene_variant
E2INT.1	rs117420433	E2INT	DAAM1	14	59743744	A	G	0.9595	0.4	0.24 - 0.65	0.000227	0.9642	1.03	0.88 - 1.21	0.7047	0.9668	0.98	0.81 - 1.2	0.8724	0.9577	1.53	0.81 - 2.9	0.1925	0.9656	0.36	0.23 - 0.55	2.827e-06	0.9656	1.1	0.9 - 1.36	0.3519	0.9656	0.99	0.89 - 1.1	0.8501	intron_variant
E2INT.1	rs11871344	E2INT	DNAH9	17	11678205	A	G	0.9551	0.52	0.34 - 0.80	0.003007	0.9548	1.09	0.95 - 1.26	0.2315	0.957	0.88	0.74 - 1.05	0.1536	0.9598	1.17	0.57 - 2.42	0.6683	0.9551	0.41	0.28 - 0.61	8.321e-06	0.9566	0.8	0.65 - 0.97	0.02254	0.9565	0.97	0.88 - 1.06	0.4708	intron_variant
E2INT.2	rs9834464	E2INT	SRGAP3	3	9103751	T	C	0.09	1.74	1.29 - 2.35	0.0003191	0.0898	0.91	0.82 - 1.01	0.07059	0.0877	1.13	1 - 1.28	0.04566	0.0825	0.88	0.51 - 1.5	0.6335	0.0903	1.89	1.44 - 2.48	4.108e-06	0.0878	1.22	1.07 - 1.39	0.003893	0.0882	1.03	0.97 - 1.1	0.3604	intron_variant
E2INT.2	rs149492154	E2INT	PCDH7	4	30929985	T	C	0.9817	0.18	0.07 - 0.42	8.488e-05	0.983	1.08	0.82 - 1.42	0.5869	0.9818	1.32	0.97 - 1.81	0.08157	0.9759	1.08	0.25 - 4.73	0.9213	0.9834	0.14	0.06 - 0.32	4.436e-06	0.9827	1.1	0.78 - 1.56	0.5777	0.9829	1.05	0.89 - 1.24	0.5569	intron_variant
E2INT.2	rs72814585	E2INT	ADAMTS14	10	72499664	A	G	0.03	2	1.17 - 3.41	0.01069	0.0331	0.79	0.67 - 0.94	0.007288	0.0309	0.95	0.78 - 1.17	0.6432	0.0304	0.68	0.33 - 1.43	0.3104	0.0314	2.86	1.8 - 4.55	8.816e-06	0.0316	1.22	0.97 - 1.54	0.08651	0.031	0.92	0.83 - 1.03	0.1512	intron_variant
E2INT.2	rs11201775	E2INT	GRID1	10	87511063	A	G	0.0256	2.16	1.15 - 4.06	0.0171	0.0205	1.02	0.82 - 1.26	0.8854	0.0197	1.02	0.78 - 1.34	0.8845	NA	NA	NA	NA	0.0188	4.14	2.27 - 7.55	3.614e-06	0.0188	1.03	0.76 - 1.41	0.8448	0.019	0.97	0.84 - 1.11	0.6262	intron_variant
E2INT.2	rs11829406	E2INT	AVPR1A	12	63538273	A	G	0.9723	0.43	0.24 - 0.77	0.004147	0.9798	1.45	1.16 - 1.82	0.001356	0.9796	1.02	0.78 - 1.32	0.901	NA	NA	NA	NA	0.979	0.26	0.14 - 0.46	4.325e-06	0.9805	0.68	0.49 - 0.93	0.01541	0.9805	1.12	0.98 - 1.29	0.09748	downstream_gene_variant
E2INT.2	rs151254243	E2INT	HOMER2	15	83541523	C	G	0.0209	3.59	1.73 - 7.47	0.0006134	0.0161	0.69	0.51 - 0.93	0.01402	0.0172	0.8	0.58 - 1.11	0.1841	NA	NA	NA	NA	0.0152	5.42	2.73 - 10.77	1.435e-06	0.0158	1.22	0.84 - 1.78	0.2988	0.0153	0.8	0.67 - 0.95	0.01195	intron_variant
E2P.1	rs72625041	E2P	TP63	3	189489321	A	G	0.9622	0.29	0.17 - 0.49	4.323e-06	0.9646	0.91	0.76 - 1.09	0.2937	0.9647	0.97	0.78 - 1.22	0.8093	0.9611	1.48	0.74 - 2.95	0.2702	0.9635	0.44	0.27 - 0.7	0.0005637	0.9657	1.18	0.94 - 1.49	0.1587	0.9653	0.89	0.79 - 1	0.05252	intron_variant
E2P.1	rs17829997	E2P	ITGA1	5	52193518	A	C	0.7546	0.64	0.53 - 0.77	3.941e-06	0.763	0.97	0.91 - 1.04	0.4044	0.7667	1	0.92 - 1.08	0.9974	0.7538	1.07	0.81 - 1.42	0.6103	0.7625	0.78	0.65 - 0.93	0.005828	0.7652	1.02	0.93 - 1.11	0.721	0.7648	0.97	0.93 - 1.01	0.1602	upstream_gene_variant
E2P.1	rs78802006	E2P	KDM4C	9	6863506	C	G	0.0359	3.79	2.25 - 6.40	5.969e-07	0.0258	1.14	0.94 - 1.39	0.1756	0.0248	0.86	0.68 - 1.09	0.2202	0.0335	0.81	0.3 - 2.2	0.6835	0.0257	2.66	1.53 - 4.63	0.0005565	0.0248	0.91	0.7 - 1.18	0.4588	0.0248	1.08	0.95 - 1.23	0.226	intron_variant
E2P.1	rs12278056	E2P	ARHGAP32	11	129018989	A	C	0.0831	2.15	1.54 - 3.01	7.287e-06	0.0806	1.05	0.93 - 1.18	0.4465	0.0845	0.93	0.81 - 1.07	0.3058	0.0841	0.96	0.56 - 1.62	0.8665	0.0805	1.73	1.28 - 2.34	0.0003527	0.0822	0.92	0.79 - 1.07	0.2869	0.0822	1.06	0.99 - 1.15	0.09849	intron_variant
E2P.1	rs111881798	E2P	PTPRT	20	41402004	A	G	0.0418	2.91	1.83 - 4.61	5.515e-06	0.035	1.18	1 - 1.39	0.04531	0.0351	0.91	0.75 - 1.11	0.3518	0.0425	0.79	0.4 - 1.54	0.486	0.0351	2.61	1.65 - 4.11	3.702e-05	0.0344	0.79	0.64 - 0.98	0.02909	0.0345	1.1	0.99 - 1.22	0.08294	intron_variant
E2P.1	rs6130937	E2P	DNTTIP1	20	44434482	A	G	0.0256	3.53	2.03 - 6.14	8.184e-06	0.0302	1.04	0.88 - 1.23	0.6339	0.0334	1.14	0.93 - 1.39	0.2241	0.0348	0.69	0.27 - 1.75	0.4332	0.0293	3.21	1.9 - 5.42	1.254e-05	0.0303	1.15	0.9 - 1.45	0.265	0.0299	1.1	0.99 - 1.22	0.08303	downstream_gene_variant
E2P.1	rs80057686	E2P	UBE2C	20	44438751	T	C	0.0256	3.53	2.03 - 6.14	8.244e-06	0.0299	1.05	0.89 - 1.25	0.5697	0.0327	1.14	0.93 - 1.41	0.2063	0.0347	0.69	0.27 - 1.75	0.4316	0.0289	3.22	1.91 - 5.45	1.268e-05	0.0298	1.14	0.9 - 1.46	0.2743	0.0294	1.1	0.99 - 1.23	0.07511	upstream_gene_variant
E2P.2	rs79013025	E2P; E2INT	GPR63	6	97310650	A	G	0.9675	0.3	0.18 - 0.50	3.11e-06	0.9735	1.1	0.91 - 1.32	0.3331	0.9709	1.09	0.87 - 1.36	0.4396	0.9689	1.26	0.57 - 2.82	0.5667	0.9725	0.33	0.21 - 0.54	6.394e-06	0.9725	0.97	0.76 - 1.23	0.7895	0.9725	1.02	0.91 - 1.15	0.732	intergenic_region
E2P.2	rs74645322	E2P	CSGALNACT1	8	19622347	C	G	0.9667	0.23	0.12 - 0.43	5.143e-06	0.9791	0.96	0.77 - 1.19	0.692	0.9792	0.93	0.71 - 1.21	0.5655	0.9746	0.86	0.26 - 2.88	0.8096	NA	NA	NA	NA	0.9802	0.9	0.67 - 1.21	0.5006	0.9797	0.89	0.78 - 1.02	0.09862	intergenic_region
E2P.2	rs2073667	E2P	CCL16	17	34308682	T	C	0.0359	2.92	1.83 - 4.66	6.967e-06	0.0307	1.06	0.89 - 1.27	0.5246	0.0308	0.99	0.8 - 1.23	0.9224	NA	NA	NA	NA	0.0316	2.77	1.76 - 4.36	1.071e-05	0.0302	0.86	0.68 - 1.1	0.2316	0.0305	1.08	0.96 - 1.21	0.2006	upstream_gene_variant
E33.1	rs145971597	E33	ECM1	1	150482145	A	G	NA	NA	NA	NA	0.0142	2.16	1.53 - 3.03	9.806e-06	NA	NA	NA	NA	NA	NA	NA	NA	NA	NA	NA	NA	0.0119	0.54	0.34 - 0.84	0.006889	0.0123	1.29	1.03 - 1.61	0.02672	missense_variant
E33.1	rs182867124	E33	FALEC	1	150492066	T	C	NA	NA	NA	NA	0.0143	2.14	1.53 - 2.99	8.793e-06	NA	NA	NA	NA	NA	NA	NA	NA	NA	NA	NA	NA	0.0121	0.55	0.35 - 0.86	0.008624	0.0121	1.24	1.01 - 1.52	0.04161	downstream_gene_variant
E33.1	rs146859881	E33	MCL1	1	150562044	A	G	NA	NA	NA	NA	0.0154	2.07	1.53 - 2.78	1.76e-06	NA	NA	NA	NA	NA	NA	NA	NA	NA	NA	NA	NA	NA	NA	NA	NA	0.0133	1.25	1.02 - 1.55	0.03574	intergenic_region
E33.1	rs116217999	E33	PRUNE	1	150993074	A	T	NA	NA	NA	NA	0.9844	0.52	0.39 - 0.7	8.834e-06	NA	NA	NA	NA	NA	NA	NA	NA	NA	NA	NA	NA	NA	NA	NA	NA	0.9864	0.77	0.61 - 0.97	0.0293	upstream_gene_variant
E33.1	rs13223622	E33	CYCS	7	25095526	A	C	0.9137	0.66	0.49 - 0.88	0.004885	0.9171	0.79	0.71 - 0.88	7.768e-06	0.9177	1.04	0.91 - 1.18	0.5749	0.9133	1	0.63 - 1.56	0.9862	0.9178	0.86	0.64 - 1.14	0.2815	0.9181	1.21	1.06 - 1.39	0.006037	0.9179	0.92	0.86 - 0.98	0.016	intergenic_region
E33.1	rs17447007	E33	PTK2B	8	27230637	A	G	0.6761	0.93	0.77 - 1.11	0.3987	0.6622	0.85	0.8 - 0.9	3.753e-08	0.6507	0.98	0.91 - 1.05	0.5761	0.6578	1.12	0.86 - 1.46	0.3855	0.6639	1.09	0.93 - 1.29	0.272	0.6584	1.16	1.08 - 1.26	0.0001467	0.6599	0.91	0.87 - 0.94	6.632e-07	intron_variant
E33.1	rs34173062	E33	SHARPIN	8	145158607	A	G	0.0853	1.25	0.82 - 1.91	0.2969	0.0837	1.45	1.25 - 1.67	6.289e-07	0.0861	1.02	0.86 - 1.21	0.8403	0.0839	0.79	0.44 - 1.42	0.4221	0.0844	1	0.68 - 1.46	0.9799	0.0841	0.75	0.62 - 0.9	0.002092	0.0841	1.24	1.13 - 1.36	7.39e-06	structural_interaction_variant
E33.1	rs61380105	E33	ATE1	10	123505229	A	G	0.4667	0.96	0.80 - 1.14	0.615	0.4704	1.14	1.08 - 1.21	8.845e-06	0.4705	1.01	0.94 - 1.09	0.7574	0.4851	1.05	0.82 - 1.34	0.7129	0.4693	0.89	0.75 - 1.04	0.1419	0.4704	0.95	0.88 - 1.02	0.1595	0.4701	1.08	1.04 - 1.12	0.0001054	intron_variant
E33.1	rs28572039	E33	ARRDC4	15	98520905	T	C	0.1514	0.85	0.64 - 1.12	0.2353	0.1435	1.22	1.12 - 1.33	5.086e-06	0.1484	0.97	0.87 - 1.08	0.5866	0.1589	1	0.71 - 1.42	0.9931	0.1439	0.76	0.59 - 0.97	0.03099	0.1464	0.87	0.78 - 0.97	0.01398	0.1473	1.09	1.03 - 1.15	0.003123	downstream_gene_variant
E33.1	rs3751751	E33	KIAA0513	16	85115436	T	C	0.8408	1.12	0.87 - 1.45	0.38	0.8389	0.83	0.77 - 0.9	1.852e-06	0.8426	0.91	0.83 - 1	0.05978	0.8386	0.79	0.55 - 1.13	0.194	0.8394	1.44	1.14 - 1.81	0.002043	0.8406	1.07	0.96 - 1.18	0.2176	0.841	0.9	0.86 - 0.95	6.859e-05	downstream_gene_variant
E33.1	rs62081318	E33	RAD51C	17	56783565	A	C	0.9607	0.64	0.39 - 1.05	0.07605	0.9666	1.71	1.4 - 2.08	9.821e-08	0.9646	1.12	0.91 - 1.39	0.2794	0.951	1.99	1.04 - 3.82	0.03854	0.966	0.45	0.28 - 0.72	0.000977	0.966	0.78	0.62 - 0.99	0.04271	0.9657	1.23	1.1 - 1.38	0.0003314	upstream_gene_variant
E33.1	rs62084370	E33	TRIM37	17	57088790	A	G	0.0403	1.69	1.03 - 2.75	0.03596	0.0364	0.58	0.48 - 0.7	1.493e-08	0.0371	0.93	0.76 - 1.15	0.4947	0.0514	0.6	0.32 - 1.14	0.1172	0.037	2.4	1.5 - 3.85	0.0002614	0.0365	1.33	1.05 - 1.68	0.01679	0.0367	0.81	0.73 - 0.91	0.0002387	intron_variant
E33.1	rs3752246	E33	ABCA7	19	1056492	C	G	0.8107	0.97	0.77 - 1.24	0.834	0.8229	0.83	0.77 - 0.89	1.244e-06	0.8153	0.88	0.8 - 0.97	0.01112	0.7895	0.9	0.64 - 1.26	0.5423	0.8211	1.21	0.98 - 1.51	0.07778	0.8195	1.01	0.91 - 1.12	0.8239	0.8195	0.87	0.82 - 0.91	3.2e-08	missense_variant
E33.1	rs3865444	E33	CD33	19	51727962	A	C	0.3097	0.98	0.81 - 1.17	0.7855	0.3041	0.85	0.8 - 0.91	6.914e-07	0.2986	0.93	0.86 - 1	0.05528	0.3018	0.92	0.71 - 1.18	0.5093	0.3035	1.23	1.04 - 1.45	0.01677	0.3009	1.11	1.02 - 1.2	0.01313	0.3018	0.91	0.87 - 0.94	1.581e-06	upstream_gene_variant
E33.1; E34.2	rs55777218	E33	MS4A4A	11	60070946	T	C	0.6274	1.12	0.94 - 1.34	0.1888	0.6183	1.15	1.09 - 1.22	1.632e-06	0.6366	1.13	1.05 - 1.22	0.0006284	0.6464	1.13	0.88 - 1.46	0.327	0.6197	0.97	0.82 - 1.13	0.6666	0.6281	0.96	0.89 - 1.04	0.3485	0.6278	1.15	1.11 - 1.2	3.584e-13	upstream_gene_variant
E34.1	rs6661489	E34	CR1	1	207698044	T	C	0.2056	1.22	0.99 - 1.5	0.0571	0.2085	1.12	1.04 - 1.2	0.001507	0.2188	1.22	1.12 - 1.33	3.64e-06	0.197	1.07	0.79 - 1.45	0.639	0.2074	1.09	0.9 - 1.31	0.3657	0.2121	1.1	1 - 1.2	0.05115	0.2111	1.16	1.11 - 1.22	4.908e-11	intron_variant
E34.1	rs4663105	E34	BIN1	2	127891427	A	C	0.5765	0.8	0.67 - 0.96	0.01562	0.581	0.87	0.82 - 0.92	2.627e-06	0.5616	0.78	0.73 - 0.84	4.922e-11	0.5658	1.07	0.83 - 1.38	0.5958	0.5795	0.91	0.78 - 1.07	0.2642	0.5718	0.96	0.88 - 1.03	0.2638	0.5723	0.85	0.81 - 0.88	8.637e-18	intergenic_region
E34.1	rs35609966	E34	CCR6	6	167553140	T	G	0.9722	0.51	0.27 - 0.98	0.04215	0.9733	0.95	0.79 - 1.14	0.5611	0.9763	1.67	1.34 - 2.09	6.37e-06	0.964	1.38	0.65 - 2.9	0.4006	NA	NA	NA	NA	0.9751	1.37	1.1 - 1.71	0.005255	0.9755	1.09	0.97 - 1.23	0.1568	3_prime_UTR_variant
E34.1	rs7750651	E34	TCP10L2	6	167554319	A	C	0.9716	0.53	0.28 - 1.00	0.04947	0.973	0.95	0.79 - 1.13	0.5409	0.976	1.66	1.33 - 2.07	6.101e-06	0.9634	1.35	0.64 - 2.84	0.4292	NA	NA	NA	NA	0.9747	1.37	1.1 - 1.7	0.00522	0.9752	1.09	0.96 - 1.22	0.1723	downstream_gene_variant
E34.1	rs75033875	E34	TNS3	7	47265286	T	G	0.9665	1.54	0.81 - 2.92	0.1876	0.9628	1.09	0.92 - 1.29	0.3076	0.9607	1.55	1.28 - 1.88	7.737e-06	0.951	1.45	0.77 - 2.75	0.2512	0.9663	1.22	0.67 - 2.24	0.5159	0.9622	1.17	0.95 - 1.44	0.1449	0.9632	1.19	1.07 - 1.32	0.001805	intergenic_region
E34.1	rs78515711	E34	NEFL	8	24782481	A	G	NA	NA	NA	NA	0.0146	1.17	0.89 - 1.53	0.2622	0.0154	0.48	0.35 - 0.66	5.286e-06	NA	NA	NA	NA	NA	NA	NA	NA	0.0147	0.56	0.4 - 0.77	0.0004202	0.0145	0.9	0.76 - 1.07	0.2244	intergenic_region
E34.1	rs78515711	E34	NEFM	8	24782481	A	G	NA	NA	NA	NA	0.0146	1.17	0.89 - 1.53	0.2622	0.0154	0.48	0.35 - 0.66	5.286e-06	NA	NA	NA	NA	NA	NA	NA	NA	0.0147	0.56	0.4 - 0.77	0.0004202	0.0145	0.9	0.76 - 1.07	0.2244	intergenic_region
E34.1	rs118169366	E34	PDGFD	11	103924745	T	C	0.0434	1.33	0.80 - 2.21	0.2716	0.0383	1.11	0.93 - 1.32	0.2312	0.0371	0.63	0.52 - 0.77	8.027e-06	0.039	0.84	0.38 - 1.83	0.6523	0.0377	1.13	0.69 - 1.86	0.6215	0.0371	0.72	0.58 - 0.89	0.002616	0.0373	0.88	0.79 - 0.99	0.02981	intron_variant
E34.1	rs4766794	E34	MAP1LC3B2	12	117005709	T	C	0.9665	0.45	0.24 - 0.83	0.01026	0.9752	0.96	0.78 - 1.17	0.6719	0.9765	2.02	1.57 - 2.61	6.733e-08	0.9789	1.61	0.63 - 4.11	0.3167	0.9727	0.65	0.37 - 1.16	0.1487	0.9763	1.55	1.21 - 2	0.000633	0.976	1.17	1.03 - 1.34	0.01632	intron_variant
E34.1	rs117073133	E34	CDH13	16	82722111	C	G	NA	NA	NA	NA	0.9847	0.76	0.54 - 1.08	0.1252	0.9849	2.28	1.59 - 3.26	6.335e-06	0.9809	3.59	0.77 - 16.86	0.1048	NA	NA	NA	NA	0.986	1.92	1.32 - 2.8	0.0006377	0.9864	1.19	0.98 - 1.45	0.07653	intron_variant
E34.1	rs62063431	E34	AXIN2	17	63495879	A	C	0.0527	0.96	0.63 - 1.48	0.8612	0.0478	1	0.87 - 1.16	0.9778	0.0477	0.67	0.56 - 0.8	8.369e-06	0.0375	0.95	0.44 - 2.02	0.8857	0.0476	1.01	0.67 - 1.53	0.9541	0.0465	0.85	0.7 - 1.03	0.0973	0.0464	0.88	0.8 - 0.97	0.009801	intergenic_region
E34.1	rs34053595	E34	ELL	19	18556749	T	C	0.6661	1.17	0.97 - 1.41	0.09712	0.6661	0.94	0.88 - 0.99	0.02968	0.656	0.84	0.78 - 0.91	4.716e-06	0.6496	1.13	0.88 - 1.46	0.3329	0.6683	1.2	1.01 - 1.42	0.03794	0.6606	0.96	0.89 - 1.04	0.3126	0.661	0.93	0.89 - 0.96	9.45e-05	upstream_gene_variant
E34.2	rs17529983	E34	MS4A2	11	59927039	A	G	0.4115	0.78	0.65 - 0.92	0.00441	0.4148	0.91	0.86 - 0.97	0.00218	0.4015	0.85	0.79 - 0.91	7.949e-06	0.3892	0.96	0.74 - 1.24	0.7668	0.4151	0.89	0.76 - 1.04	0.1435	0.4071	0.98	0.91 - 1.05	0.5588	0.4077	0.88	0.85 - 0.92	2.018e-10	downstream_gene_variant
E34.2	rs10850750	E34	TRPV4	12	110231717	C	G	0.7411	0.84	0.68 - 1.03	0.09903	0.7503	0.99	0.92 - 1.07	0.8218	0.7519	0.81	0.74 - 0.89	7.092e-06	0.7388	1.29	0.96 - 1.74	0.0937	0.7488	0.89	0.73 - 1.08	0.2465	0.7505	0.94	0.85 - 1.03	0.1996	0.7505	0.95	0.9 - 0.99	0.02313	intron_variant
E34.2	rs112943215	E34	AP3B2	15	83381110	A	C	0.0208	2.09	1.04 - 4.22	0.0393	0.0205	0.87	0.7 - 1.09	0.2409	0.022	0.56	0.44 - 0.73	8.366e-06	NA	NA	NA	NA	0.0195	2.33	1.17 - 4.64	0.016	0.0201	0.88	0.66 - 1.17	0.3658	0.0196	0.87	0.76 - 1.01	0.05949	upstream_gene_variant
E34.2	rs112448588	E34	HOMER2	15	83514773	C	G	0.9796	0.46	0.23 - 0.91	0.02668	0.9794	1.13	0.9 - 1.41	0.2863	0.9779	1.78	1.39 - 2.29	5.34e-06	NA	NA	NA	NA	0.9803	0.43	0.21 - 0.85	0.01463	0.9798	1.14	0.86 - 1.52	0.3621	0.9802	1.13	0.99 - 1.3	0.07506	3_prime_UTR_variant
E34.2	rs111284234	E34	RNF213	17	78361493	A	G	0.0318	1.74	0.84 - 3.59	0.1356	0.0294	1.03	0.83 - 1.29	0.758	0.0301	0.54	0.42 - 0.69	1.413e-06	0.0329	0.39	0.16 - 0.95	0.03794	0.0289	1.75	0.86 - 3.57	0.1236	0.0291	0.69	0.53 - 0.91	0.007768	0.0292	0.85	0.74 - 0.98	0.02511	upstream_gene_variant
E34.2	rs2822721	E34	SAMSN1	21	15894838	T	C	0.5045	1.03	0.87 - 1.22	0.7404	0.498	0.97	0.92 - 1.03	0.2853	0.4978	0.85	0.8 - 0.91	6.726e-06	0.4984	0.94	0.74 - 1.2	0.6459	0.4998	1.04	0.89 - 1.22	0.5962	0.4981	0.92	0.86 - 0.99	0.03086	0.4981	0.94	0.9 - 0.97	0.0003972	intron_variant
E44.1	rs150926832	E44	ADGRL2	1	82310029	T	C	0.0263	0.89	0.36 - 2.20	0.798	0.0191	0.83	0.64 - 1.07	0.1534	0.0201	1.33	0.97 - 1.83	0.07513	0.0251	0.19	0.09 - 0.39	5.403e-06	0.021	1.39	0.75 - 2.6	0.2941	0.0184	0.89	0.63 - 1.24	0.4817	0.0191	1	0.86 - 1.17	0.9829	intron_variant
E44.1	rs76639491	E44	LINC00467	1	211565931	T	C	0.0943	1.18	0.87 - 1.59	0.2838	0.0855	0.96	0.87 - 1.06	0.4	0.0928	1.09	0.97 - 1.23	0.1644	0.0938	0.41	0.28 - 0.61	8.211e-06	0.0868	1.18	0.89 - 1.57	0.2454	0.0888	0.94	0.83 - 1.07	0.3799	0.0883	1.01	0.95 - 1.08	0.7837	downstream_gene_variant
E44.1	rs115637942	E44	KLHL29	2	23784138	A	G	NA	NA	NA	NA	0.0169	1.04	0.79 - 1.37	0.7721	0.0165	1.14	0.82 - 1.59	0.4297	0.0209	0.13	0.06 - 0.27	1.836e-08	NA	NA	NA	NA	0.0155	0.65	0.47 - 0.9	0.008803	0.0155	0.97	0.83 - 1.15	0.7498	intron_variant
E44.1	rs79385707	E44	ALK	2	29487094	T	G	0.047	1.14	0.71 - 1.81	0.5921	0.053	0.79	0.69 - 0.91	0.0007075	0.0487	0.98	0.83 - 1.16	0.8047	0.036	0.23	0.14 - 0.4	1.266e-07	0.0532	1.57	1.05 - 2.35	0.02713	0.0491	1.12	0.93 - 1.35	0.2243	0.0489	0.88	0.81 - 0.97	0.005903	intron_variant
E44.1	rs180795945	E44	CTNNA2	2	80401687	T	C	NA	NA	NA	NA	NA	NA	NA	NA	NA	NA	NA	NA	0.0128	0.06	0.02 - 0.15	6.087e-09	NA	NA	NA	NA	NA	NA	NA	NA	NA	NA	NA	NA	intron_variant
E44.1	rs140678134	E44	BIN1	2	127832063	A	G	0.0339	1.26	0.66 - 2.37	0.4825	0.0308	1	0.83 - 1.2	0.9651	0.0315	0.96	0.78 - 1.2	0.734	0.026	0.15	0.07 - 0.35	8.737e-06	0.0313	0.91	0.5 - 1.65	0.7514	0.0302	0.82	0.64 - 1.04	0.09481	0.0298	0.94	0.83 - 1.06	0.2966	intron_variant
E44.1	rs112910697	E44	RAB43	3	128832455	T	C	0.0282	1.43	0.61 - 3.36	0.4113	0.0201	0.89	0.69 - 1.15	0.3625	0.0205	0.94	0.7 - 1.27	0.7064	0.0264	0.1	0.03 - 0.27	9.482e-06	0.0199	1.85	0.85 - 4.03	0.1218	0.0192	0.77	0.55 - 1.06	0.1105	0.0192	0.94	0.8 - 1.1	0.4508	intron_variant
E44.1	rs112213029	E44	CNBP	3	128893266	T	C	NA	NA	NA	NA	0.9818	1.1	0.84 - 1.46	0.4833	0.9816	1.07	0.78 - 1.47	0.6558	0.9794	14.99	4.8 - 46.87	3.22e-06	0.982	0.49	0.21 - 1.13	0.09489	0.9828	1.38	0.97 - 1.98	0.07581	0.9827	1.09	0.92 - 1.3	0.3189	intron_variant
E44.1	rs78319280	E44	ST6GAL1	3	186784119	T	C	0.0659	1.31	0.87 - 1.96	0.1966	0.0609	1	0.87 - 1.15	0.9883	0.0604	0.95	0.8 - 1.13	0.5787	0.062	0.29	0.17 - 0.5	4.508e-06	0.0608	1.34	0.92 - 1.96	0.1242	0.0603	0.81	0.68 - 0.98	0.02937	0.0605	0.98	0.89 - 1.07	0.6584	intron_variant
E44.1	rs112598106	E44	SCD5	4	83717229	T	C	0.0408	1.43	0.84 - 2.45	0.1895	0.0328	0.99	0.83 - 1.19	0.9106	0.0318	0.98	0.78 - 1.24	0.8925	0.0336	0.18	0.08 - 0.37	4.242e-06	0.0337	1.25	0.75 - 2.08	0.3994	0.0316	0.86	0.67 - 1.09	0.2116	0.0323	0.95	0.85 - 1.07	0.4068	intron_variant
E44.1	rs79058921	E44	PRKAA1	5	40802369	T	C	0.9624	0.79	0.47 - 1.32	0.3737	0.9652	1.01	0.86 - 1.19	0.8577	0.9615	0.98	0.81 - 1.18	0.8231	0.9541	2.98	1.87 - 4.75	4.533e-06	0.9654	0.82	0.5 - 1.35	0.4296	0.9646	1.12	0.91 - 1.37	0.2804	0.9649	0.98	0.88 - 1.08	0.631	upstream_gene_variant
E44.1	rs111340404	E44	MCC	5	112463646	A	G	NA	NA	NA	NA	0.0131	1.36	0.96 - 1.91	0.08304	0.014	0.98	0.64 - 1.5	0.9204	0.0161	0.1	0.04 - 0.27	4.215e-06	NA	NA	NA	NA	0.0127	0.58	0.39 - 0.86	0.006381	0.0131	1	0.82 - 1.22	0.9739	intron_variant
E44.1	rs139043692	E44	NR3C1	5	142738627	A	T	NA	NA	NA	NA	0.0185	1.13	0.9 - 1.43	0.3	0.0189	0.95	0.71 - 1.25	0.6984	0.0213	0.04	0.01 - 0.16	2.158e-06	NA	NA	NA	NA	0.0183	0.72	0.53 - 0.97	0.03261	0.0181	0.99	0.85 - 1.15	0.9073	intron_variant
E44.1	rs75481540	E44	HECW1	7	43522146	A	G	0.0321	1.51	0.86 - 2.62	0.1479	0.0275	0.96	0.81 - 1.15	0.6797	0.0256	0.92	0.73 - 1.16	0.4699	0.0384	0.23	0.13 - 0.4	4.028e-07	0.0277	1.55	0.9 - 2.65	0.1117	0.0269	0.74	0.59 - 0.92	0.005808	0.0269	0.92	0.82 - 1.03	0.1474	intron_variant
E44.1	rs6479222	E44	SMC2	9	106901039	A	G	0.1115	1.02	0.76 - 1.37	0.9113	0.1151	1.12	1.02 - 1.22	0.01227	0.1125	0.98	0.88 - 1.09	0.7086	0.1118	0.45	0.32 - 0.64	6.444e-06	0.1142	0.99	0.75 - 1.29	0.9277	0.1131	0.8	0.71 - 0.9	0.0001119	0.1135	1.04	0.98 - 1.1	0.2055	downstream_gene_variant
E44.1	rs11591769	E44	LHPP	10	126258306	T	C	0.0812	1.33	0.96 - 1.85	0.0845	0.0748	1.01	0.91 - 1.13	0.8287	0.076	1.02	0.89 - 1.16	0.8261	0.0902	0.4	0.28 - 0.58	1.019e-06	0.0749	1.34	0.99 - 1.81	0.05428	0.0763	0.9	0.78 - 1.04	0.1558	0.0752	1	0.93 - 1.07	0.9004	intron_variant
E44.1	rs187376428	E44	YAP1	11	102045946	T	C	0.0304	1.34	0.73 - 2.46	0.3521	0.0266	1.13	0.94 - 1.36	0.2029	0.0289	0.94	0.76 - 1.17	0.5796	0.0275	0.21	0.1 - 0.41	8.358e-06	0.0262	1.34	0.75 - 2.37	0.3199	0.0268	0.74	0.58 - 0.95	0.01611	0.0267	0.98	0.87 - 1.11	0.796	sequence_feature
E44.1	rs78575427	E44	CYTH1	17	76763678	T	C	0.0488	0.96	0.57 - 1.60	0.8643	0.0471	0.95	0.81 - 1.12	0.5379	0.0473	1.08	0.89 - 1.32	0.4183	0.0493	0.28	0.16 - 0.48	2.61e-06	0.0462	1.03	0.63 - 1.69	0.9028	0.0466	0.91	0.74 - 1.12	0.3605	0.0466	0.94	0.85 - 1.04	0.26	intron_variant
E44.1	rs6511873	E44	CACNA1A	19	13614163	T	C	0.9259	0.96	0.63 - 1.46	0.8499	0.9267	0.95	0.83 - 1.09	0.4503	0.9271	0.91	0.77 - 1.08	0.3002	0.9251	3.22	2.01 - 5.18	1.275e-06	0.9263	0.88	0.6 - 1.28	0.4967	0.9279	1.16	0.97 - 1.38	0.09531	0.9278	0.96	0.88 - 1.05	0.406	intron_variant
E44.2	rs2886394	E44	SPAST	2	32337010	A	T	0.979	1.06	0.47 - 2.41	0.8914	0.9815	1.16	0.9 - 1.5	0.2543	0.9807	1.2	0.92 - 1.56	0.1725	0.9755	5.72	2.72 - 12.02	4.207e-06	NA	NA	NA	NA	0.9816	1.28	0.95 - 1.72	0.1097	0.9816	1.14	0.99 - 1.32	0.07568	sequence_feature
E44.2	rs144955587	E44	THSD7B	2	137976910	T	C	0.024	1.68	0.80 - 3.54	0.1739	0.0212	0.95	0.75 - 1.19	0.6391	0.0175	0.91	0.67 - 1.24	0.561	0.0143	0.07	0.02 - 0.23	4.439e-06	0.0203	1.87	0.93 - 3.79	0.0803	0.0184	0.76	0.55 - 1.05	0.1017	0.0187	0.92	0.79 - 1.07	0.2581	intron_variant
E44.2	rs56112638	E44	PLEKHM3	2	208723567	A	C	0.3649	0.94	0.79 - 1.13	0.5309	0.3609	0.98	0.92 - 1.04	0.453	0.3691	0.99	0.92 - 1.07	0.8005	0.3536	0.53	0.41 - 0.68	9.163e-07	0.361	1.03	0.88 - 1.2	0.753	0.3647	0.93	0.86 - 1.01	0.08033	0.364	0.97	0.94 - 1.01	0.1852	intron_variant
E44.2	rs75705561	E44	AGAP1	2	236551121	A	G	0.0577	1.22	0.81 - 1.82	0.3436	0.0572	0.94	0.82 - 1.09	0.4112	0.0545	1.01	0.84 - 1.2	0.9298	0.0565	0.3	0.18 - 0.5	5.109e-06	0.059	1.35	0.96 - 1.91	0.08201	0.0551	0.89	0.74 - 1.07	0.2255	0.0556	0.95	0.87 - 1.04	0.2699	intron_variant
E44.2	rs181972376	E44	PABPC4L	4	134961412	T	C	0.0198	2.27	0.81 - 6.33	0.1185	0.0168	1.22	0.96 - 1.55	0.09813	0.0151	0.86	0.61 - 1.21	0.3927	0.013	0.14	0.06 - 0.33	8.357e-06	NA	NA	NA	NA	0.0149	0.68	0.49 - 0.94	0.02069	0.0156	1.02	0.86 - 1.2	0.8453	downstream_gene_variant
E44.2	rs56035906	E44	TENM3	4	183161912	A	G	0.9484	0.95	0.61 - 1.49	0.8333	0.9419	0.95	0.84 - 1.08	0.4265	0.95	0.87	0.74 - 1.03	0.1039	0.937	3.29	2.07 - 5.21	4.33e-07	0.9437	0.95	0.64 - 1.42	0.8111	0.9455	1.1	0.93 - 1.3	0.2704	0.946	0.97	0.9 - 1.06	0.5258	upstream_gene_variant
E44.2	rs6530821	E44	SGCZ	8	14843657	A	G	NA	NA	NA	NA	0.9785	1.04	0.84 - 1.28	0.7276	0.9786	0.95	0.74 - 1.22	0.6701	0.9749	4.84	2.44 - 9.63	6.81e-06	NA	NA	NA	NA	0.9793	1.27	0.96 - 1.66	0.09224	0.9796	1.07	0.94 - 1.22	0.3024	intron_variant
E44.2	rs75308105	E44	SLF2	10	102688092	A	G	0.9739	0.72	0.35 - 1.46	0.3613	0.9748	0.99	0.8 - 1.24	0.9494	0.9748	1.23	0.93 - 1.63	0.1432	0.9694	6.11	2.79 - 13.41	6.332e-06	0.9758	0.98	0.53 - 1.83	0.9559	0.9752	1.48	1.12 - 1.96	0.00587	0.9755	1.05	0.91 - 1.21	0.4794	downstream_gene_variant
E44.2	rs139527441	E44	ZNF443	19	12537588	A	T	NA	NA	NA	NA	0.0156	1.14	0.82 - 1.57	0.4381	0.0162	0.9	0.64 - 1.26	0.5344	0.0208	0.1	0.04 - 0.21	9.225e-09	NA	NA	NA	NA	0.0151	0.7	0.48 - 1.03	0.07152	0.0151	1.06	0.88 - 1.28	0.5543	downstream_gene_variant
E44.2	rs144428452	E44	TASP1	20	13599657	A	G	NA	NA	NA	NA	NA	NA	NA	NA	NA	NA	NA	NA	0.0159	0.09	0.03 - 0.26	5.799e-06	NA	NA	NA	NA	NA	NA	NA	NA	NA	NA	NA	NA	intron_variant
E44.3	rs75613051	E44	LIN9	1	226479579	T	C	0.9709	0.91	0.48 - 1.73	0.7698	0.9813	0.93	0.75 - 1.16	0.5243	0.9776	1.26	0.98 - 1.62	0.06859	0.9761	4.65	2.38 - 9.08	7.014e-06	0.9816	0.83	0.44 - 1.58	0.5765	0.9797	1.5	1.14 - 1.97	0.004162	0.9801	1.12	0.98 - 1.29	0.09559	intron_variant
E44.3	rs140013903	E44	LRP1B	2	142223579	A	T	0.0305	1.74	0.89 - 3.39	0.1041	0.0242	0.95	0.78 - 1.16	0.6365	0.026	0.96	0.75 - 1.22	0.7244	0.0246	0.17	0.08 - 0.36	3.916e-06	0.0246	1.57	0.85 - 2.9	0.1515	0.0234	0.9	0.69 - 1.17	0.4297	0.0235	0.98	0.86 - 1.12	0.7755	intron_variant
E44.3	rs12516818	E44	KCNN2	5	113799403	A	G	0.248	0.97	0.80 - 1.18	0.7736	0.2294	1.02	0.96 - 1.09	0.5048	0.2283	1.01	0.93 - 1.09	0.8478	0.2271	0.54	0.41 - 0.71	7.715e-06	0.2316	1.01	0.85 - 1.21	0.876	0.2281	0.89	0.82 - 0.97	0.01026	0.2296	0.97	0.93 - 1.02	0.2071	intron_variant
E44.3	rs143843879	E44	DNAJB5	9	34992853	A	G	0.0198	1.38	0.50 - 3.81	0.5311	0.0155	1.29	0.97 - 1.72	0.07668	0.0155	1.03	0.71 - 1.51	0.863	0.016	0.07	0.03 - 0.19	1.839e-07	0.0145	2.37	1.01 - 5.58	0.0486	0.0148	0.57	0.39 - 0.83	0.003061	0.0147	1.1	0.91 - 1.32	0.3316	5_prime_UTR_variant
E44.3	rs4283005	E44	DLG2	11	84932665	T	C	0.882	0.97	0.74 - 1.27	0.8176	0.8848	0.99	0.9 - 1.08	0.77	0.888	1.12	1 - 1.25	0.04451	0.8819	2.3	1.62 - 3.28	3.889e-06	0.8848	0.94	0.74 - 1.2	0.6272	0.8863	1.24	1.1 - 1.39	0.0003072	0.8859	1.05	0.99 - 1.12	0.08554	intron_variant
E44.3	rs79421912	E44	KCNH5	14	63386490	T	G	0.9707	0.79	0.40 - 1.54	0.4861	0.9682	1	0.84 - 1.2	0.9629	0.9732	1.15	0.92 - 1.43	0.2249	0.9671	5.79	2.68 - 12.51	7.589e-06	0.9683	0.74	0.43 - 1.25	0.2545	0.972	1.19	0.93 - 1.51	0.1609	0.9715	1.07	0.96 - 1.21	0.2271	intron_variant
E4INT.1	rs182397718	E4INT	CCDC18	1	93702809	A	C	NA	NA	NA	NA	0.0163	1.57	1.11 - 2.21	0.009892	0.015	0.71	0.47 - 1.07	0.1027	NA	NA	NA	NA	NA	NA	NA	NA	0.0138	0.42	0.29 - 0.62	9.282e-06	0.0143	1.12	0.91 - 1.39	0.2848	intron_variant
E4INT.1	rs3754211	E4INT	CERS2	1	150951857	A	G	0.4829	1	0.84 - 1.20	0.9704	0.483	1.12	1.06 - 1.19	7.039e-05	0.4656	0.92	0.86 - 0.99	0.02472	0.4839	0.84	0.66 - 1.06	0.1385	0.4835	0.89	0.76 - 1.05	0.1589	0.4765	0.84	0.78 - 0.91	4.769e-06	0.4766	1.03	0.99 - 1.07	0.1416	upstream_gene_variant
E4INT.1	rs192584731	E4INT	FAM120B	6	170611341	A	G	0.0261	2.11	1.06 - 4.20	0.03386	0.0217	1.26	1.02 - 1.55	0.03199	0.0221	0.77	0.59 - 0.99	0.0412	0.0288	0.38	0.19 - 0.75	0.005493	0.0228	1.99	0.99 - 3.99	0.05253	0.0212	0.56	0.43 - 0.71	4.181e-06	0.0214	0.96	0.84 - 1.09	0.5262	upstream_gene_variant
E4INT.1	rs13261697	E4INT	RALYL	8	85488458	T	C	0.9525	0.92	0.57 - 1.50	0.7361	0.9541	0.85	0.72 - 1	0.04647	0.9549	1.36	1.12 - 1.65	0.002196	0.9522	1.68	0.94 - 3.01	0.07786	0.9545	1.07	0.68 - 1.69	0.7653	0.9549	1.61	1.32 - 1.95	1.586e-06	0.9548	1.03	0.93 - 1.15	0.516	intron_variant
E4INT.1	rs28391818	E4INT	KCNQ3	8	133412650	A	T	0.0641	0.72	0.48 - 1.07	0.1038	0.0614	1.23	1.09 - 1.38	0.000655	0.0572	0.89	0.77 - 1.04	0.1367	0.0515	0.59	0.34 - 1.01	0.05601	0.0625	0.76	0.52 - 1.12	0.1642	0.0588	0.7	0.6 - 0.82	9.518e-06	0.0586	1	0.93 - 1.08	0.9431	intron_variant
E4INT.1	rs9301951	E4INT	GPC6	13	94952832	T	C	0.9582	1.09	0.68 - 1.76	0.7126	0.9584	0.77	0.67 - 0.88	0.0002416	0.9618	1.22	1.01 - 1.48	0.03652	0.9602	1.94	0.98 - 3.85	0.05713	0.9593	1.76	1.12 - 2.77	0.01511	0.9606	1.54	1.27 - 1.86	7.498e-06	0.9601	0.98	0.89 - 1.08	0.7306	intron_variant
E4INT.1	rs57793004	E4INT	PYY	17	42076286	A	C	0.0643	1.37	0.95 - 1.97	0.08939	0.0602	1.22	1.09 - 1.38	0.00089	0.0571	0.92	0.79 - 1.06	0.2642	0.0538	0.38	0.23 - 0.62	0.0001245	0.0597	1.03	0.74 - 1.43	0.8611	0.058	0.7	0.6 - 0.82	7.922e-06	0.0584	1.04	0.96 - 1.13	0.2824	intron_variant
E4INT.1	rs12975231	E4INT	DYRK1B	19	40315835	A	C	0.1082	0.88	0.66 - 1.17	0.3825	0.1121	1.08	0.98 - 1.18	0.1047	0.107	0.88	0.79 - 0.98	0.02321	0.122	0.64	0.44 - 0.93	0.01817	0.1117	0.92	0.7 - 1.2	0.5449	0.1089	0.77	0.69 - 0.87	8.56e-06	0.1089	0.98	0.92 - 1.04	0.4495	downstream_gene_variant
